# Triangulating molecular evidence to prioritise candidate causal genes at established atopic dermatitis loci

**DOI:** 10.1101/2020.11.30.20240838

**Authors:** Maria K Sobczyk, Tom G Richardson, Verena Zuber, Josine L Min, eQTLGen Consortium, BIOS Consortium, GoDMC, Tom R Gaunt, Lavinia Paternoster

## Abstract

**Background:** Genome-wide association studies for atopic dermatitis (AD, eczema) have identified 25 reproducible loci associated in populations of European descent. We attempt to prioritise candidate causal genes at these loci using a multifaceted bioinformatic approach and extensive molecular resources compiled into a novel pipeline: ADGAPP (Atopic Dermatitis GWAS Annotation & Prioritisation Pipeline).

**Methods:** We identified a comprehensive list of 103 accessible molecular resources for AD aetiology, including expression, protein and DNA methylation QTL datasets in skin or immune-relevant tissues. These were used to test for overlap with GWAS signals (including colocalisation testing where possible). This was combined with functional annotation based on regulatory variant prediction, and independent genomic features such as chromatin accessibility, promoter-enhancer interactions, splicing sites, non-coding RNA regions, differential expression studies involving eczema patients and fine-mapping of causal variants. For each gene at each locus, we condensed the evidence into a prioritisation score.

**Results:** Across the 25 AD loci investigated, we detected significant enrichment of genes with adaptive immune regulatory function and epidermal barrier formation among the top prioritised genes. At 8 loci, we were able to prioritise a single candidate gene (*IL6R, ADO, PRR5L, IL7R, ETS1, INPP5D, MDM1, TRAF3*). At a further 2 loci, 2 candidate genes emerge (*IL18R1/IL18RAP, LRRC32/EMSY*). For the majority of these, the prioritised gene has been previously proposed as a plausible candidate, but the evidence we combine here, strengthens the case for many of these. In addition, at 6 of the 25 loci, our ADGAPP analysis prioritises novel alternative candidates (*SLC22A5, IL2RA, MDM1, DEXI, ADO, STMN3*), highlighting the importance of this comprehensive approach.

**Conclusions:** Our ADGAPP analysis provides additional support for previously implicated genes at several AD GWAS loci, as well as evidence for plausible novel candidates at others. We highlight several genes with good/converging evidence of involvement in AD that represent potential new targets for drug discovery.
