## Additional File 5 Supplementary Table 1 for "Triangulating molecular evidence to prioritise candidate causal genes at established atopic dermatitis loci"

### Sheet: Complete
Method	Dataset	Tissue	Locus	Gene	P-value/Posterior Probability	Index SNP	Effect allele	Impact of Effect allele on expression	Top coloc SNP	Effect allele	Impact of Effect allele on expression	Gene rank
coloc	Kim-Hellmuth et al.	monocytes after 90 min exposure to LPS	1q21.3	IL6R	0.771353	rs12730935	A	NA	rs11265613	C	NA	1
coloc	eQTLgen	whole blood	1q21.3	IL6R	0.879551	rs12730935	A	reduced	rs7529229	C	reduced	1
coloc	Kim-Hellmuth et al.	monocytes after 90 min exposure to MDP	1q21.3	IL6R	0.747225	rs12730935	A	NA	rs2228145	C	NA	1
coloc	GTEx	Not sun-exposed skin (suprapubic)	1q21.3	IL6R	0.641866	rs12730935	A	NA	rs4845373	T	reduced	1
coloc-TWAS	GTEx	whole blood	1q21.3	IL6R	0.84	rs12730935	A	reduced	rs4129267	T	reduced	1
coloc	GTEx	whole blood	1q21.3	IL6R	0.633363	rs12730935	A	NA	rs12126142	A	reduced	1
TWAS	GTEx	whole blood	1q21.3	IL6R	5.3e-06	rs12730935	A	reduced	rs4129267	T	reduced	1
TWAS	CEDAR	CD4+ T cells	1q21.3	ILF2	0.00025	rs12730935	A	reduced	rs4129267	T	reduced	8
TWAS	CEDAR	CD8+ T cells	1q21.3	KHDC4	0.00023	rs12730935	A	reduced	rs4129267	T	reduced	33
TWAS	CEDAR	CD14+ monocytes	1q21.3	S100A12	0.00026	rs12730935	A	reduced	rs4129267	T	reduced	38
coloc-TWAS	TwinsUK	skin - all subjects	1q21.3	CRNN	0.976	rs61813875	G	increased	rs4845779	T	increased	3
TWAS	TwinsUK	skin - all subjects	1q21.3	CRNN	1.3e-20	rs61813875	G	increased	rs61813875	G	increased	3
TWAS	GTEx	Sun-exposed skin (lower leg)	1q21.3	FLG	1.1e-11	rs61813875	G	reduced	rs4845779	T	reduced	6
TWAS	TwinsUK	LCL - all subjects	1q21.3	FLG-AS1	4.9e-06	rs61813875	G	increased	rs4845779	T	increased	21
TWAS	GTEx	Not sun-exposed skin (suprapubic)	1q21.3	FLG-AS1	2.4e-07	rs61813875	G	increased	rs4845779	T	increased	21
TWAS	GTEx	transformed fibroblasts	1q21.3	FLG-AS1	7.4e-08	rs61813875	G	increased	rs4845779	T	increased	21
TWAS	GTEx	Sun-exposed skin (lower leg)	1q21.3	FLG-AS1	2.7e-06	rs61813875	G	increased	rs4845779	T	increased	21
TWAS	GTEx	Not sun-exposed skin (suprapubic)	1q21.3	IVL	6.8e-07	rs61813875	G	increased	rs4845779	T	increased	10
TWAS	GTEx	Not sun-exposed skin (suprapubic)	1q21.3	LCE1E	1.7e-07	rs61813875	G	reduced	rs4845779	T	reduced	5
TWAS	TwinsUK	LCL - all subjects	1q21.3	LCE1E	5.5e-05	rs61813875	G	reduced	rs4845779	T	reduced	5
TWAS	TwinsUK	skin - all subjects	1q21.3	LCE1E	3.8e-06	rs61813875	G	reduced	rs61813875	G	reduced	5
TWAS	GTEx	Sun-exposed skin (lower leg)	1q21.3	LCE1E	1.9e-06	rs61813875	G	reduced	rs4845779	T	reduced	5
TWAS	TwinsUK	LCL - eczema subjects	1q21.3	S100A11	1.2e-05	rs61813875	G	increased	rs4845779	T	increased	14
TWAS	TwinsUK	skin - all subjects	1q21.3	SPRR1B	1.2e-11	rs61813875	G	reduced	rs61813875	G	reduced	20
TWAS	GTEx	Not sun-exposed skin (suprapubic)	1q21.3	SPRR2D	2.7e-06	rs61813875	G	reduced	rs7529441	C	reduced	31
TWAS	TwinsUK	LCL - all subjects	1q21.3	SPRR2D	3.5e-05	rs61813875	G	reduced	rs4845779	T	reduced	31
coloc	GTEx	Not sun-exposed skin (suprapubic)	2p13.3	CD207	0.948168	rs112111458	G	reduced	rs4852229	T	reduced	1
TWAS	GTEx	transformed fibroblasts	2p13.3	CD207	1.4e-05	rs112111458	G	reduced	rs6723629	C	reduced	1
coloc-TWAS	GTEx	Sun-exposed skin (lower leg)	2p13.3	CD207	0.974	rs112111458	G	reduced	rs6723629	C	reduced	1
coloc	GTEx	Sun-exposed skin (lower leg)	2p13.3	CD207	0.955296	rs112111458	G	reduced	rs4852714	C	reduced	1
TWAS	TwinsUK	skin - all subjects	2p13.3	CD207	5.8e-07	rs112111458	G	reduced	rs112111458	G	reduced	1
coloc-TWAS	TwinsUK	skin - all subjects	2p13.3	CD207	0.992	rs112111458	G	reduced	rs6723629	C	reduced	1
coloc	TwinsUK	skin - all subjects	2p13.3	CD207	0.949751	rs112111458	G	reduced	rs4852229	T	reduced	1
coloc-TWAS	GTEx	whole blood	2q12.1	AC007248.7	0.93	rs6419573	T	reduced	rs3755267	T	reduced	28
coloc	GTEx	whole blood	2q12.1	AC007278.2	0.936489	rs6419573	T	reduced	rs6419573	T	reduced	18
coloc-TWAS	GTEx	whole blood	2q12.1	AC007278.2	0.992	rs6419573	T	reduced	rs3755267	T	reduced	18
coloc	CEDAR	CD19+ B cells	2q12.1	IL18R1	0.560071	rs3917265	C	NA	rs6419573	T	increased	1
coloc	Kim-Hellmuth et al.	monocytes after 6h exposure to LPS	2q12.1	IL18R1	0.860242	rs3917265	C	NA	rs6419573	T	NA	1
coloc	Kim-Hellmuth et al.	monocytes after 90 min exposure to LPS	2q12.1	IL18R1	0.850741	rs3917265	C	NA	rs6419573	T	NA	1
coloc	Kim-Hellmuth et al.	monocytes after 90 min exposure to LPS	2q12.1	IL18R1	0.845221	rs6419573	T	NA	rs6419573	T	NA	1
coloc	GTEx	whole blood	2q12.1	IL18R1	0.505727	rs6419573	T	increased	rs6419573	T	increased	1
TWAS	TwinsUK	LCL - eczema subjects	2q12.1	IL18R1	1.9e-05	rs6419573	T	increased	rs3755267	T	increased	1
TWAS	TwinsUK	skin - all subjects	2q12.1	IL18R1	0.00011	rs6419573	T	increased	rs3917265	C	increased	1
TWAS	GTEx	whole blood	2q12.1	IL18R1	7.3e-06	rs6419573	T	increased	rs3755267	T	increased	1
coloc	CEDAR	CD19+ B cells	2q12.1	IL18R1	0.549714	rs6419573	T	increased	rs6419573	T	increased	1
coloc	Kim-Hellmuth et al.	monocytes after 6h exposure to LPS	2q12.1	IL18R1	0.854665	rs6419573	T	NA	rs6419573	T	NA	1
coloc-TWAS	GTEx	whole blood	2q12.1	IL18R1	0.803	rs6419573	T	increased	rs3755267	T	increased	1
coloc-TWAS	CEDAR	CD15+ granulocytes	2q12.1	IL18RAP	0.835	rs3917265	C	increased	rs3755267	T	increased	2
coloc	CEDAR	CD4+ T cells	2q12.1	IL18RAP	0.815573	rs3917265	C	NA	rs6419573	T	increased	2
coloc	CEDAR	CD8+ T cells	2q12.1	IL18RAP	0.721578	rs3917265	C	NA	rs6419573	T	increased	2
TWAS	CEDAR	CD4+ T cells	2q12.1	IL18RAP	4.9e-05	rs3917265	C	increased	rs3755267	T	increased	2
coloc-TWAS	CEDAR	CD4+ T cells	2q12.1	IL18RAP	0.969	rs3917265	C	increased	rs3755267	T	increased	2
TWAS	CEDAR	CD15+ granulocytes	2q12.1	IL18RAP	5.9e-08	rs3917265	C	increased	rs3755267	T	increased	2
coloc	TwinsUK	LCL - all subjects	2q12.1	IL18RAP	0.704312	rs3917265	C	increased	rs6419573	T	increased	2
coloc-TWAS	TwinsUK	LCL - all subjects	2q12.1	IL18RAP	0.552	rs6419573	T	increased	rs3755267	T	increased	2
coloc-TWAS	GTEx	whole blood	2q12.1	IL18RAP	0.992	rs6419573	T	reduced	rs3755267	T	reduced	2
coloc-TWAS	CEDAR	CD15+ granulocytes	2q12.1	IL18RAP	0.835	rs6419573	T	increased	rs3755267	T	increased	2
coloc	GTEx	whole blood	2q12.1	IL18RAP	0.959077	rs6419573	T	reduced	rs6419573	T	reduced	2
coloc-TWAS	CEDAR	CD4+ T cells	2q12.1	IL18RAP	0.969	rs6419573	T	increased	rs3755267	T	increased	2
TWAS	GTEx	whole blood	2q12.1	IL18RAP	4.1e-12	rs6419573	T	reduced	rs3755267	T	reduced	2
coloc	CEDAR	CD8+ T cells	2q12.1	IL18RAP	0.708445	rs6419573	T	increased	rs6419573	T	increased	2
coloc	TwinsUK	LCL - all subjects	2q12.1	IL18RAP	0.602013	rs6419573	T	increased	rs6419573	T	increased	2
coloc	CEDAR	CD4+ T cells	2q12.1	IL18RAP	0.807042	rs6419573	T	increased	rs6419573	T	increased	2
coloc	Blueprint	monocytes	2q37.1	INPP5D	0.521598	rs1057258	T	reduced	rs6740918	A	reduced	1
coloc	TwinsUK	LCL - all subjects	4q27	BBS12	0.905181	rs13152362	A	reduced	rs72687044	G	reduced	2
coloc	TwinsUK	LCL - all subjects	4q27	BBS12	0.905542	rs6827756	T	reduced	rs72687044	G	reduced	2
coloc	eQTLgen	whole blood	4q27	TRPC3	0.557199	rs13152362	A	reduced	rs4505848	G	reduced	3
coloc	eQTLgen	whole blood	4q27	TRPC3	0.567683	rs6827756	T	reduced	rs4505848	G	reduced	3
TWAS	GTEx	EBV-transformed lymphocytes	5q31.1	CCNI2	1.4e-05	rs4705962	T	increased	rs2040704	G	increased	7
coloc	GTEx	Sun-exposed skin (lower leg)	5q31.1	IRF1	0.644548	rs4705962	T	NA	rs11747814	T	increased	4
coloc	Kim-Hellmuth et al.	monocytes after 6h exposure to LPS	5q31.1	IRF1	0.633375	rs4705962	T	NA	rs4705962	T	NA	4
coloc	GTEx	Not sun-exposed skin (suprapubic)	5q31.1	KIF3A	0.948139	rs4705962	T	NA	rs1468215	T	increased	1
TWAS	GTEx	transformed fibroblasts	5q31.1	KIF3A	1.6e-11	rs4705962	T	NA	rs2040704	G	increased	1
coloc	GTEx	spleen	5q31.1	KIF3A	0.673076	rs4705962	T	NA	rs6879672	G	increased	1
coloc	GTEx	whole blood	5q31.1	KIF3A	0.542144	rs4705962	T	NA	rs6879672	G	increased	1
coloc	GTEx	Sun-exposed skin (lower leg)	5q31.1	KIF3A	0.95478	rs4705962	T	NA	rs2285700	A	increased	1
TWAS	TwinsUK	skin - all subjects	5q31.1	P4HA2	2e-05	rs12188917	C	reduced	rs12188917	C	reduced	6
TWAS	GTEx	transformed fibroblasts	5q31.1	P4HA2	3.5e-07	rs12188917	C	reduced	rs2040704	G	reduced	6
TWAS	TwinsUK	LCL - all subjects	5q31.1	PDLIM4	2.3e-05	rs12188917	C	reduced	rs2040704	G	reduced	9
coloc	TwinsUK	LCL - all subjects	5q31.1	PDLIM4	0.912525	rs4705962	T	reduced	rs2074529	A	reduced	3
coloc	GTEx	Sun-exposed skin (lower leg)	5q31.1	PDLIM4	0.721089	rs4705962	T	NA	rs11747814	T	reduced	3
coloc-TWAS	GTEx	Not sun-exposed skin (suprapubic)	5q31.1	RAD50	0.771	rs12188917	C	reduced	rs2040704	G	reduced	3
coloc	GTEx	Sun-exposed skin (lower leg)	5q31.1	RAD50	0.584095	rs12188917	C	reduced	rs12188917	C	reduced	3
coloc	GTEx	Not sun-exposed skin (suprapubic)	5q31.1	RAD50	0.661529	rs12188917	C	reduced	rs12188917	C	reduced	3
TWAS	GTEx	Sun-exposed skin (lower leg)	5q31.1	RAD50	7.1e-10	rs12188917	C	reduced	rs2040704	G	reduced	3
TWAS	GTEx	Not sun-exposed skin (suprapubic)	5q31.1	RAD50	1.2e-10	rs12188917	C	reduced	rs2040704	G	reduced	3
coloc-TWAS	GTEx	Sun-exposed skin (lower leg)	5q31.1	RAD50	0.809	rs12188917	C	reduced	rs2040704	G	reduced	3
TWAS	CEDAR	CD14+ monocytes	5q31.1	SLC22A4	1.3e-05	rs12188917	C	reduced	rs2040704	G	reduced	4
coloc	eQTLgen	whole blood	5q31.1	SLC22A4	0.989529	rs4705962	T	reduced	rs4705962	T	reduced	6
coloc	CEDAR	CD8+ T cells	5q31.1	SLC22A5	0.749911	rs4705962	T	reduced	rs4705962	T	reduced	2
coloc	GTEx	Sun-exposed skin (lower leg)	5q31.1	SLC22A5	0.939649	rs4705962	T	NA	rs6879672	G	reduced	2
coloc	Blueprint	monocytes	5q31.1	SLC22A5	0.77021	rs4705962	T	NA	rs6879672	G	reduced	2
coloc	GTEx	whole blood	5q31.1	SLC22A5	0.586518	rs4705962	T	NA	rs11747814	T	reduced	2
coloc	Sun et al.	whole blood	6p21.32	C4A	0.956649	rs4713555	T	increased	rs28383264	T	increased	10
coloc-TWAS	CEDAR	CD19+ B cells	6p21.32	CSNK2B	0.998	rs4713555	T	reduced	rs707939	A	reduced	62
coloc-TWAS	CEDAR	CD14+ monocytes	6p21.32	CSNK2B	0.997	rs4713555	T	reduced	rs707939	A	reduced	62
coloc-TWAS	CEDAR	CD8+ T cells	6p21.32	CSNK2B	0.994	rs4713555	T	reduced	rs707939	A	reduced	62
coloc	CEDAR	CD19+ B cells	6p21.32	HLA-B	0.946992	rs4713555	T	NA	rs2858870	C	increased	16
coloc-TWAS	CEDAR	CD14+ monocytes	6p21.32	HSPA1B	0.986	rs4713555	T	reduced	rs707939	A	reduced	60
coloc-TWAS	CEDAR	CD4+ T cells	6p21.32	HSPA1B	0.75	rs4713555	T	reduced	rs707939	A	reduced	60
coloc	CEDAR	CD15+ granulocytes	6p21.32	MICB	0.984236	rs4713555	T	NA	rs2858870	C	increased	22
coloc-TWAS	CEDAR	CD19+ B cells	6p21.32	NELFE	0.991	rs4713555	T	increased	rs707939	A	increased	20
coloc-TWAS	GTEx	Sun-exposed skin (lower leg)	6p21.33	BAG6	0.987	rs41293864	T	increased	rs707939	A	increased	7
coloc	Blueprint	monocytes	6p21.33	CSNK2B	0.71453	rs41293864	T	NA	rs707939	A	reduced	3
coloc-TWAS	CEDAR	CD14+ monocytes	6p21.33	CSNK2B	0.997	rs41293864	T	reduced	rs707939	A	reduced	3
coloc	CEDAR	platelets	6p21.33	CSNK2B	0.942254	rs41293864	T	NA	rs707939	A	reduced	3
coloc-TWAS	CEDAR	CD8+ T cells	6p21.33	CSNK2B	0.994	rs41293864	T	reduced	rs707939	A	reduced	3
coloc-TWAS	CEDAR	CD19+ B cells	6p21.33	CSNK2B	0.998	rs41293864	T	reduced	rs707939	A	reduced	3
coloc-TWAS	GTEx	Sun-exposed skin (lower leg)	6p21.33	EHMT2	0.918	rs41293864	T	reduced	rs707939	A	reduced	44
coloc	Blueprint	monocytes	6p21.33	HLA-DQA1	0.917449	rs41293864	T	NA	rs2261033	G	increased	4
coloc	GTEx	whole blood	6p21.33	HLA-DQA2	0.907518	rs145809981	T	NA	rs707939	A	increased	8
coloc	GTEx	Not sun-exposed skin (suprapubic)	6p21.33	HLA-DQA2	0.728478	rs41293864	T	NA	rs707939	A	increased	8
coloc	Blueprint	monocytes	6p21.33	HLA-DQA2	0.515553	rs41293864	T	NA	rs707939	A	increased	8
coloc	TwinsUK	LCL - all subjects	6p21.33	HLA-DQA2	0.982196	rs41293864	T	NA	rs707939	A	increased	8
coloc-TWAS	CEDAR	CD4+ T cells	6p21.33	HSPA1B	0.75	rs41293864	T	reduced	rs707939	A	reduced	1
coloc	CEDAR	CD15+ granulocytes	6p21.33	HSPA1B	0.854371	rs41293864	T	NA	rs707939	A	reduced	1
coloc	CEDAR	CD19+ B cells	6p21.33	HSPA1B	0.924999	rs41293864	T	NA	rs707939	A	reduced	1
coloc-TWAS	CEDAR	CD14+ monocytes	6p21.33	HSPA1B	0.986	rs41293864	T	reduced	rs707939	A	reduced	1
coloc	CEDAR	CD4+ T cells	6p21.33	HSPA1L	0.956847	rs41293864	T	NA	rs707939	A	reduced	14
coloc-TWAS	CEDAR	CD4+ T cells	6p21.33	HSPA1L	0.921	rs41293864	T	reduced	rs707939	A	reduced	14
coloc-TWAS	CEDAR	CD19+ B cells	6p21.33	NELFE	0.991	rs41293864	T	reduced	rs707939	A	reduced	15
coloc	CEDAR	CD19+ B cells	6p21.33	NELFE	0.981044	rs41293864	T	NA	rs707939	A	reduced	15
coloc	Blueprint	monocytes	6p21.33	PRRC2A	0.914671	rs41293864	T	NA	rs707939	A	increased	13
coloc-TWAS	GTEx	whole blood	6p21.33	PRRC2A	0.988	rs41293864	T	increased	rs707939	A	increased	13
coloc-TWAS	GTEx	Not sun-exposed skin (suprapubic)	6p21.33	TGM3	0.918	rs41293864	T	reduced	rs6047624	T	reduced	205
coloc	TwinsUK	LCL - all subjects	8q21.13	ZBTB10	0.824699	rs6473227	A	increased	rs7824993	A	reduced	1
coloc	eQTLgen	whole blood	10p15.1	IL2RA	0.979815	rs6602364	G	increased	rs61839660	T	increased	1
TWAS	GTEx	Sun-exposed skin (lower leg)	10p15.1	RBM17	4.2e-06	rs6602364	G	decreased	rs10795733	C	decreased	2
coloc	eQTLgen	whole blood	11p13	PRR5L	0.947845	rs12295535	T	increased	rs12295535	T	increased	1
coloc	CEDAR	CD8+ T cells	11p13	PRR5L	0.521301	rs2218565	T	increased	rs2592555	C	increased	1
coloc	eQTLgen	whole blood	11p13	PRR5L	0.953806	rs2592555	C	increased	rs7925585	G	increased	1
coloc	TwinsUK	skin - all subjects	11p13	PRR5L	0.906632	rs2592555	C	increased	rs2592555	C	increased	1
coloc	CEDAR	CD4+ T cells	11p13	PRR5L	0.978586	rs2592555	C	increased	rs2592555	C	increased	1
coloc	TwinsUK	LCL - all subjects	11p13	PRR5L	0.981079	rs2592555	C	increased	rs2592555	C	increased	1
coloc	CEDAR	CD8+ T cells	11p13	PRR5L	0.521301	rs2592555	C	increased	rs2592555	C	increased	1
coloc	TwinsUK	LCL - all subjects	11p13	TRAF6	0.594058	rs12295535	T	reduced	rs142185235	A	reduced	3
coloc-TWAS	CEDAR	CD15+ granulocytes	11q13.1	EFEMP2	0.579	rs10791824	G	reduced	rs10791824	G	reduced	3
coloc	CEDAR	CD15+ granulocytes	11q13.1	EFEMP2	0.539615	rs10791824	G	reduced	rs10791824	G	reduced	3
TWAS	GTEx	whole blood	11q13.1	KAT5	1.9e-06	rs10791824	G	reduced	rs10791824	G	reduced	14
coloc	GTEx	Sun-exposed skin (lower leg)	11q13.1	KRT8P26	0.961718	rs10791824	G	reduced	rs10791824	G	reduced	34
TWAS	GTEx	Not sun-exposed skin (suprapubic)	11q13.1	KRT8P26	2.8e-07	rs10791824	G	reduced	rs10791824	G	reduced	34
TWAS	GTEx	EBV-transformed lymphocytes	11q13.1	OVOL1	1.6e-18	rs10791824	G	reduced	rs10791824	G	reduced	2
coloc	TwinsUK	LCL - all subjects	11q13.1	OVOL1	0.998741	rs10791824	G	reduced	rs10791824	G	reduced	2
coloc	GTEx	EBV-transformed lymphocytes	11q13.1	OVOL1	0.999383	rs10791824	G	reduced	rs10791824	G	reduced	2
TWAS	TwinsUK	LCL - all subjects	11q13.1	OVOL1	7.5e-18	rs10791824	G	reduced	rs10791824	G	reduced	2
coloc-TWAS	TwinsUK	LCL - all subjects	11q13.1	OVOL1	0.994	rs10791824	G	reduced	rs10791824	G	reduced	2
coloc-TWAS	GTEx	EBV-transformed lymphocytes	11q13.1	OVOL1	1	rs10791824	G	reduced	rs10791824	G	reduced	2
coloc	GTEx	spleen	11q13.1	OVOL1	0.626492	rs10791824	G	reduced	rs10791824	G	reduced	2
TWAS	GTEx	spleen	11q13.1	RNASEH2C	8.2e-07	rs10791824	G	reduced	rs10791824	G	reduced	8
TWAS	CEDAR	platelets	11q13.1	SIPA1	4.3e-05	rs10791824	G	increased	rs10791824	G	increased	5
coloc	GTEx	Not sun-exposed skin (suprapubic)	11q13.5	ACER3	0.778384	rs2212434	T	reduced	rs2212434	T	reduced	6
coloc	Blueprint	monocytes	11q13.5	EMSY	0.886792	rs2212434	T	reduced	rs2212434	T	reduced	2
coloc	eQTLgen	whole blood	11q13.5	LRRC32	0.978788	rs2212434	T	reduced	rs2212434	T	reduced	1
coloc	Kim-Hellmuth et al.	monocytes after 90 min exposure to MDP	11q24.3	ETS1	0.750133	rs7127307	C	NA	rs7127307	C	NA	1
coloc	Kim-Hellmuth et al.	monocytes after 90 min exposure to MDP	12q15	IFNG	0.690409	rs2227483	A	NA	rs1038165	C	NA	3
coloc-TWAS	GTEx	Not sun-exposed skin (suprapubic)	14q13.2	FAM177A1	0.997	rs2038255	T	increased	rs11156875	G	increased	4
coloc-TWAS	GTEx	Sun-exposed skin (lower leg)	14q13.2	FAM177A1	0.992	rs2038255	T	increased	rs11156875	G	increased	4
TWAS	GTEx	Not sun-exposed skin (suprapubic)	14q13.2	FAM177A1	2.2e-06	rs2038255	T	increased	rs11156875	G	increased	4
coloc	GTEx	Sun-exposed skin (lower leg)	14q13.2	FAM177A1	0.945799	rs2038255	T	increased	rs2038255	T	increased	4
coloc	GTEx	Not sun-exposed skin (suprapubic)	14q13.2	KIAA0391	0.961709	rs2038255	T	increased	rs11156875	G	increased	2
coloc-TWAS	GTEx	Sun-exposed skin (lower leg)	14q13.2	KIAA0391	0.999	rs2038255	T	increased	rs11156875	G	increased	2
coloc	TwinsUK	LCL - all subjects	14q13.2	KIAA0391	0.943375	rs2038255	T	increased	rs28399702	T	increased	2
coloc	CEDAR	CD14+ monocytes	14q13.2	KIAA0391	0.602845	rs2038255	T	increased	rs28399702	T	increased	2
coloc	TwinsUK	skin - all subjects	14q13.2	KIAA0391	0.639915	rs2038255	T	increased	rs2038255	T	increased	2
coloc-TWAS	GTEx	Not sun-exposed skin (suprapubic)	14q13.2	KIAA0391	0.998	rs2038255	T	increased	rs11156875	G	increased	2
coloc	GTEx	spleen	14q13.2	KIAA0391	0.950616	rs2038255	T	increased	rs2038255	T	increased	2
TWAS	GTEx	spleen	14q13.2	KIAA0391	2e-07	rs2038255	T	increased	rs11156875	G	increased	2
TWAS	TwinsUK	LCL - all subjects	14q13.2	KIAA0391	2.9e-09	rs2038255	T	increased	rs11156875	G	increased	2
coloc-TWAS	CEDAR	CD14+ monocytes	14q13.2	KIAA0391	0.749	rs2038255	T	increased	rs11156875	G	increased	2
coloc-TWAS	TwinsUK	LCL - all subjects	14q13.2	KIAA0391	0.997	rs2038255	T	increased	rs11156875	G	increased	2
coloc-TWAS	GTEx	spleen	14q13.2	KIAA0391	0.998	rs2038255	T	increased	rs11156875	G	increased	2
coloc-TWAS	CEDAR	CD19+ B cells	14q13.2	KIAA0391	0.731	rs2038255	T	increased	rs11156875	G	increased	2
coloc-TWAS	TwinsUK	skin - all subjects	14q13.2	KIAA0391	0.907	rs2038255	T	increased	rs11156875	G	increased	2
coloc	GTEx	Sun-exposed skin (lower leg)	14q13.2	KIAA0391	0.97004	rs2038255	T	increased	rs11156875	G	increased	2
coloc	CEDAR	CD8+ T cells	14q13.2	KIAA0391	0.96705	rs2038255	T	increased	rs28399702	T	increased	2
TWAS	CEDAR	CD14+ monocytes	14q13.2	KIAA0391	0.00013	rs2143950	T	increased	rs11156875	G	increased	2
coloc-TWAS	TwinsUK	LCL - all subjects	14q13.2	KIAA0391	0.997	rs2143950	T	increased	rs11156875	G	increased	2
coloc-TWAS	GTEx	Not sun-exposed skin (suprapubic)	14q13.2	PPP2R3C	0.992	rs2038255	T	increased	rs11156875	G	increased	1
coloc	Blueprint	neutrophils	14q13.2	PPP2R3C	0.925397	rs2038255	T	reduced	rs2415262	T	reduced	1
coloc	eQTLgen	whole blood	14q13.2	PPP2R3C	0.674899	rs2038255	T	reduced	rs2038255	T	reduced	1
coloc	CEDAR	CD15+ granulocytes	14q13.2	PPP2R3C	0.963079	rs2038255	T	reduced	rs28365850	A	reduced	1
coloc-TWAS	CEDAR	CD15+ granulocytes	14q13.2	PPP2R3C	0.998	rs2038255	T	reduced	rs11156875	G	reduced	1
coloc	GTEx	whole blood	14q13.2	PPP2R3C	0.97307	rs2038255	T	reduced	rs2415260	A	reduced	1
coloc-TWAS	GTEx	Sun-exposed skin (lower leg)	14q13.2	PPP2R3C	0.998	rs2038255	T	increased	rs11156875	G	increased	1
coloc-TWAS	GTEx	whole blood	14q13.2	PPP2R3C	0.999	rs2038255	T	reduced	rs11156875	G	reduced	1
coloc	TwinsUK	LCL - noneczema subjects	14q13.2	PPP2R3C	0.840244	rs2038255	T	reduced	rs2038255	T	reduced	1
coloc-TWAS	CEDAR	colon	14q13.2	PPP2R3C	0.955	rs2038255	T	increased	rs11156875	G	increased	1
coloc	GTEx	Not sun-exposed skin (suprapubic)	14q13.2	PPP2R3C	0.942822	rs2038255	T	increased	rs7144423	T	increased	1
TWAS	GTEx	whole blood	14q13.2	PPP2R3C	2e-07	rs2038255	T	reduced	rs11156875	G	reduced	1
coloc	GTEx	Sun-exposed skin (lower leg)	14q13.2	PPP2R3C	0.953092	rs2038255	T	increased	rs11156875	G	increased	1
coloc-TWAS	TwinsUK	LCL - all subjects	14q13.2	PPP2R3C	0.816	rs2038255	T	reduced	rs11156875	G	reduced	1
TWAS	GTEx	Sun-exposed skin (lower leg)	14q13.2	PPP2R3C	1.6e-07	rs2038255	T	increased	rs11156875	G	increased	1
coloc-TWAS	TwinsUK	LCL - all subjects	14q13.2	PPP2R3C	0.816	rs2143950	T	reduced	rs11156875	G	increased	1
TWAS	GTEx	transformed fibroblasts	14q13.2	PSMA6	5.3e-06	rs2038255	T	increased	rs11156875	G	increased	5
coloc-TWAS	GTEx	transformed fibroblasts	14q13.2	PSMA6	0.962	rs2038255	T	increased	rs11156875	G	increased	5
coloc	eQTLgen	whole blood	14q32.32	TRAF3	0.924913	rs7146581	C	reduced	rs71421262	G	reduced	1
coloc	Blueprint	CD4+ T cells	14q32.32	TRAF3	0.847224	rs7146581	T	NA	rs79589176	A	reduced	1
coloc	CEDAR	rectum	16p13.13	CLEC16A	0.732771	rs2041733	C	increased	rs2041733	C	increased	2
TWAS	CEDAR	rectum	16p13.13	DEXI	0.00012	rs2041733	C	increased	rs2041733	C	increased	1
coloc	GTEx	Sun-exposed skin (lower leg)	17q21.2	STAT3	0.501371	rs12951971	G	reduced	rs4796793	G	reduced	2
coloc	GTEx	Sun-exposed skin (lower leg)	17q21.2	CAVIN1	0.682	rs12951971	G	reduced	rs7219739	T	reduced	4
coloc	TwinsUK	LCL - all subjects	17q21.2	CAVIN1	0.55	rs12951971	G	reduced	rs12951971	G	reduced	4
coloc	GTEx	whole blood	17q25.3	AC061992.1	0.909946	rs11657987	T	reduced	rs11656568	A	reduced	17
coloc	GTEx	Sun-exposed skin (lower leg)	17q25.3	PGS1	0.945805	rs11657987	T	reduced	rs2376583	T	reduced	2
coloc	TwinsUK	LCL - all subjects	17q25.3	PGS1	0.689169	rs11657987	T	reduced	rs2376583	T	reduced	2
coloc	GTEx	Not sun-exposed skin (suprapubic)	17q25.3	PGS1	0.695628	rs11657987	T	reduced	rs11657860	G	reduced	2
coloc	GTEx	transformed fibroblasts	17q25.3	PGS1	0.978658	rs11657987	T	reduced	rs11656568	T	reduced	2
coloc-TWAS	GTEx	transformed fibroblasts	17q25.3	PGS1	0.982	rs11657987	T	reduced	rs4129767	A	reduced	2
coloc	CEDAR	CD4+ T cells	19p13.2	MAP2K7	0.898827	rs2918307	G	NA	rs2967675	T	reduced	3
TWAS	GTEx	transformed fibroblasts	20q13.33	ARFRP1	7.7e-10	rs4809219	C	reduced	rs6062509	G	reduced	3
coloc	Blueprint	neutrophils	20q13.33	ARFRP1	0.913094	rs4809219	C	increased	rs6062497	C	increased	3
coloc-TWAS	GTEx	whole blood	20q13.33	ARFRP1	0.967	rs4809219	C	increased	rs6062509	G	increased	3
coloc	GTEx	whole blood	20q13.33	ARFRP1	0.884	rs4809219	C	increased	rs6062510	G	increased	3
coloc	Blueprint	CD4+ T cells	20q13.33	ARFRP1	0.764274	rs4809219	C	reduced	rs4809219	C	reduced	3
coloc	GTEx	transformed fibroblasts	20q13.33	ARFRP1	0.830397	rs4809219	C	reduced	rs6062497	C	reduced	3
coloc-TWAS	GTEx	transformed fibroblasts	20q13.33	ARFRP1	0.99	rs4809219	C	reduced	rs6062509	G	reduced	3
TWAS	TwinsUK	LCL - all subjects	20q13.33	GMEB2	5e-06	rs4809219	C	increased	rs6062509	G	increased	4
coloc	GTEx	Sun-exposed skin (lower leg)	20q13.33	LIME1	0.86848	rs4809219	C	increased	rs6011040	A	increased	2
coloc-TWAS	CEDAR	CD4+ T cells	20q13.33	LIME1	0.993	rs4809219	C	reduced	rs6062509	G	reduced	2
coloc-TWAS	GTEx	Sun-exposed skin (lower leg)	20q13.33	LIME1	0.986	rs4809219	C	increased	rs6062509	G	increased	2
coloc-TWAS	TwinsUK	skin - all subjects	20q13.33	LIME1	0.992	rs4809219	C	increased	rs6062509	G	increased	2
coloc	CEDAR	CD4+ T cells	20q13.33	LIME1	0.92236	rs4809219	C	reduced	rs6062506	T	reduced	2
coloc	GTEx	spleen	20q13.33	LIME1	0.719653	rs4809219	C	increased	rs4809221	G	increased	2
coloc	eQTLgen	whole blood	20q13.33	LIME1	0.893311	rs4809219	C	increased	rs4809329	C	increased	2
coloc	CEDAR	CD8+ T cells	20q13.33	LIME1	0.597137	rs4809219	C	reduced	rs4809219	C	reduced	2
TWAS	GTEx	whole blood	20q13.33	LIME1	2.3e-07	rs4809219	C	increased	rs6062509	G	increased	2
coloc	CEDAR	CD19+ B cells	20q13.33	LIME1	0.756127	rs4809219	C	reduced	rs4809219	C	reduced	2
coloc-TWAS	GTEx	whole blood	20q13.33	LIME1	0.988	rs4809219	C	increased	rs6062509	G	increased	2
coloc	GTEx	whole blood	20q13.33	LIME1	0.912534	rs4809219	C	increased	rs1056441	T	increased	2
coloc	GTEx	Not sun-exposed skin (suprapubic)	20q13.33	LIME1	0.894913	rs4809219	C	increased	rs6062506	T	increased	2
coloc-TWAS	GTEx	Not sun-exposed skin (suprapubic)	20q13.33	LIME1	0.986	rs4809219	C	increased	rs6062509	G	increased	2
TWAS	CEDAR	CD4+ T cells	20q13.33	LIME1	2.8e-10	rs4809219	C	reduced	rs6062509	G	reduced	2
coloc	TwinsUK	skin - all subjects	20q13.33	LIME1	0.915973	rs4809219	C	increased	rs6062510	G	increased	2
TWAS	TwinsUK	skin - all subjects	20q13.33	LIME1	2.9e-10	rs4809219	C	increased	rs4809219	C	increased	2
coloc-TWAS	CEDAR	rectum	20q13.33	RBBP8NL	0.949	rs4809219	C	reduced	rs6062509	G	reduced	16
coloc	Blueprint	CD4+ T cells	20q13.33	SLC2A4RG	0.948891	rs4809219	C	increased	rs6062510	G	increased	7
coloc	GTEx	Not sun-exposed skin (suprapubic)	20q13.33	STMN3	0.740089	rs4809219	C	increased	rs1056441	T	increased	1
TWAS	GTEx	Not sun-exposed skin (suprapubic)	20q13.33	STMN3	1.5e-08	rs4809219	C	increased	rs6062509	G	increased	1
coloc-TWAS	GTEx	Sun-exposed skin (lower leg)	20q13.33	STMN3	0.992	rs4809219	C	increased	rs6062509	G	increased	1
coloc	GTEx	whole blood	20q13.33	STMN3	0.866344	rs4809219	C	reduced	rs3787089	C	reduced	1
coloc	GTEx	Sun-exposed skin (lower leg)	20q13.33	STMN3	0.942637	rs4809219	C	increased	rs4809221	G	increased	1
coloc	Blueprint	CD4+ T cells	20q13.33	STMN3	0.643393	rs4809219	C	reduced	rs4809219	C	reduced	1
coloc	Blueprint	monocytes	20q13.33	STMN3	0.912982	rs4809219	C	reduced	rs4809219	C	reduced	1
coloc-TWAS	GTEx	whole blood	20q13.33	STMN3	0.976	rs4809219	C	reduced	rs6062509	G	reduced	1
TWAS	GTEx	Sun-exposed skin (lower leg)	20q13.33	STMN3	1.6e-10	rs4809219	C	increased	rs6062509	G	increased	1
coloc	TwinsUK	skin - all subjects	20q13.33	STMN3	0.847984	rs4809219	C	increased	rs6062486	G	increased	1
coloc-TWAS	GTEx	Not sun-exposed skin (suprapubic)	20q13.33	STMN3	0.955	rs4809219	C	increased	rs6062509	G	increased	1
coloc	Sun et al.	whole blood	20q13.33	TNFRSF6B	0.723225	rs4809219	C	increased	rs6062510	G	increased	5
TWAS	CEDAR	rectum	20q13.33	UCKL1	0.00033	rs4809219	C	increased	rs6062509	G	increased	13
