## Additional File 6 Supplementary Table 2 for "Triangulating molecular evidence to prioritise candidate causal genes at established atopic dermatitis loci"

### Sheet: Sheet2
probeID	ProbeChr	Gene	Probe_bp	topSNP	topSNP_chr	topSNP_bp	A1	A2	Freq	b_GWAS	se_GWAS	p_GWAS	b_eQTL	se_eQTL	p_eQTL	b_SMR	se_SMR	p_SMR	p_HEIDI	nsnp_HEIDI	tissue	locus	gene_rank
OVOL1	11	OVOL1	65559411	rs10791824	11	65559266	G	A	0.574553	0.111379	0.0126867	1.64642e-18	-0.766903	0.109563	2.56603e-12	-0.145233	0.0265362	4.42452e-08	0.116966	20	Cells_EBV-transformed_lymphocytes	11q13.1	2
PPP2R3C	14	PPP2R3C	35554673	rs7156322	14	35544330	G	A	0.158052	0.0945362	0.0164365	8.83993e-09	-1.498	0.123573	8.04001e-34	-0.0631083	0.0121447	2.03207e-07	0.592371	20	neut_BLUEPRINT	14q13.2	1
PPP2R3C	14	PPP2R3C	35573198	rs146424514	14	35621393	A	G	0.161034	0.0990758	0.0164133	1.57685e-09	0.756594	0.0855438	9.19177e-19	0.13095	0.0262646	6.17064e-07	0.131852	20	Pancreas	14q13.2	1
PPP2R3C	14	PPP2R3C	35573198	rs2415260	14	35570243	A	G	0.162028	0.0977536	0.0162708	1.87909e-09	-0.409336	0.0306813	1.32701e-40	-0.23881	0.0435935	4.299e-08	0.17852	20	Whole_Blood	14q13.2	1
KIAA0391	14	KIAA0391	35667161	rs7144423	14	35572547	T	C	0.163022	0.0984788	0.0169803	6.64833e-09	0.473995	0.0510638	1.65704e-20	0.207763	0.0422413	8.72153e-07	0.311319	20	Adipose_Subcutaneous	14q13.2	2
KIAA0391	14	KIAA0391	35667161	rs941653	14	35592538	G	C	0.16501	0.0947509	0.0162136	5.09878e-09	0.302834	0.0364304	9.357e-17	0.312881	0.065446	1.74646e-06	0.0121906	20	Skin_Sun_Exposed_Lower_leg	14q13.2	2
KIAA0391	14	KIAA0391	35667161	rs12586305	14	35654467	G	T	0.15507	0.0997041	0.0172536	7.5263e-09	0.810838	0.107889	5.67034e-14	0.122964	0.0268418	4.62596e-06	0.114575	20	Spleen	14q13.2	2
KIAA0391	14	KIAA0391	35667161	rs146424514	14	35621393	A	G	0.161034	0.0990758	0.0164133	1.57685e-09	0.417019	0.0334118	9.45834e-36	0.237581	0.0437201	5.50608e-08	0.138456	20	Lung	14q13.2	2
FAM177A1	14	FAM177A1	35548224	rs79888893	14	35510676	C	G	0.157058	0.0920886	0.016371	1.85403e-08	0.379998	0.0468564	5.06854e-16	0.24234	0.0524308	3.79903e-06	0.11443	20	Adipose_Subcutaneous	14q13.2	4
FAM177A1	14	FAM177A1	35548224	rs75889859	14	35539054	C	T	0.158052	0.0941713	0.0163999	9.34567e-09	0.28531	0.0320225	5.11875e-19	0.330067	0.0683846	1.38868e-06	0.921615	20	Lung	14q13.2	4
FAM177A1	14	FAM177A1	35548224	rs80031420	14	35556121	A	G	0.162028	0.096198	0.0162491	3.21551e-09	0.281197	0.0376947	8.66238e-14	0.342102	0.0737714	3.52954e-06	0.0338533	20	Skin_Sun_Exposed_Lower_leg	14q13.2	4
ENSG00000187145	1	MRPS21	150273851	rs1097066	1	150320717	A	G	0.594433	-0.0660433	0.0126678	1.85331e-07	0.416261	0.0311401	9.38346e-41	-0.158658	0.032665	1.19096e-06	0.0234366	20	Thyroid	1q21.2	1
RPRD2	1	ENSG00000163125	150392304	rs11205357	1	150267798	T	C	0.380716	-0.0703956	0.0126494	2.61976e-08	-0.115334	0.010186	1.01187e-29	0.610366	0.122208	5.89993e-07	0.0124072	20	eQTLGen	1q21.2	2
TARS2	1	TARS2	150469982	rs1694364	1	150321066	G	T	0.591451	-0.0664807	0.0126482	1.471e-07	-0.196241	0.0207064	2.60966e-21	0.338771	0.0737009	4.29527e-06	0.309667	20	Muscle_Skeletal	1q21.2	3
TARS2	1	ENSG00000143374	150469982	rs7512552	1	150265704	T	C	0.449304	-0.0735755	0.0123258	2.38414e-09	-0.121584	0.00980881	2.76761e-35	0.605141	0.11252	7.52823e-08	0.0788506	20	eQTLGen	1q21.2	3
FLG	1	FLG	152286165	rs12047495	1	152169661	T	C	0.584493	0.0674119	0.0130707	2.50315e-07	-0.792554	0.066808	1.83915e-32	-0.0850565	0.017983	2.2472e-06	0.0155319	20	Artery_Aorta	1q21.3	6
FLG-AS1	1	FLG-AS1	152239882	rs7545406	1	152193286	T	G	0.585487	0.0641741	0.0130244	8.34118e-07	-0.99025	0.0597601	1.14034e-61	-0.0648059	0.0137218	2.32571e-06	0.0276954	20	Esophagus_Muscularis	1q21.3	21
STMN3	20	STMN3	62277920	rs3787088	20	62316634	G	T	0.705765	0.0871365	0.0138066	2.76839e-10	0.201993	0.0293951	6.34639e-12	0.431384	0.092806	3.348e-06	0.0298539	20	Whole_Blood	20q13.33	1
LIME1	20	LIME1	62369045	rs6011040	20	62337406	G	A	0.707753	0.0861474	0.0136735	2.97057e-10	-0.272247	0.0329647	1.47205e-16	-0.316431	0.0631707	5.46721e-07	0.0321476	20	Skin_Sun_Exposed_Lower_leg	20q13.33	2
ARFRP1	20	ARFRP1	62329996	rs6011040	20	62337406	G	A	0.707753	0.0861474	0.0136735	2.97057e-10	-1.04	0.101751	1.59601e-24	-0.082834	0.0154447	8.17311e-08	0.113914	20	neut_BLUEPRINT	20q13.33	3
RTEL1	20	RTEL1	62308384	rs7361098	20	62312755	A	G	0.796223	0.0918971	0.0154755	2.88144e-09	0.420741	0.0413079	2.30216e-24	0.218417	0.0425762	2.89694e-07	0.131369	20	Artery_Tibial	20q13.33	15
RTEL1	20	RTEL1	62308384	rs6010620	20	62309839	G	A	0.794235	0.0893877	0.01534	5.63965e-09	0.359206	0.0482288	9.47994e-14	0.248848	0.0542224	4.44539e-06	0.321949	20	Artery_Aorta	20q13.33	15
IL18RAP	2	IL18RAP	103035149	rs6734762	2	103062926	T	C	0.528827	-0.0581526	0.0122311	1.98939e-06	1.198	0.0775233	7.15398e-54	-0.0485414	0.0106819	5.51225e-06	0.0450301	20	neut_BLUEPRINT	2q12.1	2
IL18RAP	2	IL18RAP	103052087	rs2272128	2	103039929	A	G	0.777336	-0.0995774	0.0144075	4.79609e-12	0.305425	0.024669	3.31611e-35	-0.326029	0.0540245	1.5912e-09	0.0834786	20	Whole_Blood	2q12.1	2
IL1RL1	2	ENSG00000115602	102948229	rs1420106	2	103035044	A	G	0.222664	0.0994543	0.0144467	5.80953e-12	-0.185494	0.00987845	1.1517e-78	-0.53616	0.0829513	1.02274e-10	0.033338	20	eQTLGen	2q12.1	3
ENSG00000234389	2	AC007278.3	103055173	rs6734762	2	103062926	T	C	0.528827	-0.0581526	0.0122311	1.98939e-06	1.149	0.0804574	2.88097e-46	-0.0506114	0.0112194	6.45041e-06	0.0425223	20	neut_BLUEPRINT	2q12.1	5
ENSG00000236525	2	ENSG00000236525	103051108	rs10206291	2	103038863	C	T	0.529821	-0.0610109	0.0122809	6.76639e-07	0.282465	0.00878864	1.22788e-226	-0.215995	0.0439939	9.12416e-07	0.00467275	20	eQTLGen	2q12.1	9
ENSG00000236525	2	AC007278.2	103050417	rs6734762	2	103062926	T	C	0.528827	-0.0581526	0.0122311	1.98939e-06	1.149	0.0801477	1.30298e-46	-0.0506114	0.0112151	6.39799e-06	0.054923	20	neut_BLUEPRINT	2q12.1	9
ENSG00000236525	2	AC007278.2	103051108	rs1420106	2	103035044	G	A	0.777336	-0.0994543	0.0144467	5.80953e-12	0.239243	0.0294494	4.51582e-16	-0.415704	0.0791504	1.5039e-07	0.0422415	20	Whole_Blood	2q12.1	9
ENSG00000236525	2	ENSG00000236525	103051108	rs10206291	2	103038863	C	T	0.529821	-0.0610109	0.0122809	6.76639e-07	0.282465	0.00878864	1.22788e-226	-0.215995	0.0439939	9.12416e-07	0.00467275	20	eQTLGen	2q12.1	10
ENSG00000236525	2	AC007278.2	103050417	rs6734762	2	103062926	T	C	0.528827	-0.0581526	0.0122311	1.98939e-06	1.149	0.0801477	1.30298e-46	-0.0506114	0.0112151	6.39799e-06	0.054923	20	neut_BLUEPRINT	2q12.1	10
ENSG00000236525	2	AC007278.2	103051108	rs1420106	2	103035044	G	A	0.777336	-0.0994543	0.0144467	5.80953e-12	0.239243	0.0294494	4.51582e-16	-0.415704	0.0791504	1.5039e-07	0.0422415	20	Whole_Blood	2q12.1	10
KIF3A	5	ENSG00000131437	132050825	rs2299004	5	132057838	C	T	0.289264	0.0868997	0.0138156	3.17532e-10	-0.07567	0.00899549	4.03077e-17	-1.1484	0.227974	4.718e-07	0.00417211	20	eQTLGen	5q31.1	1
KIF3A	5	ENSG00000131437	132050825	rs2299004	5	132057838	C	T	0.289264	0.0868997	0.0138156	3.17532e-10	-0.07567	0.00899549	4.03077e-17	-1.1484	0.227974	4.718e-07	0.00417211	20	eQTLGen	5q31.1	10
FKBPL	6	ENSG00000204315	32097276	rs28383315	6	32587281	G	A	0.140159	-0.124931	0.023464	1.01304e-07	0.176342	0.0155714	9.89048e-30	-0.708455	0.147031	1.44714e-06	0.0446239	20	eQTLGen	6p21.32	12
PRRC2A	6	ENSG00000204469	31597022	rs707939	6	31726688	A	C	0.368787	0.0707548	0.0128924	4.06297e-08	0.101576	0.00978215	2.93841e-25	0.69657	0.143561	1.22168e-06	0.0217303	20	eQTLGen	6p21.32	101
PRRC2A	6	ENSG00000204469	31597022	rs707939	6	31726688	A	C	0.368787	0.0707548	0.0128924	4.06297e-08	0.101576	0.00978215	2.93841e-25	0.69657	0.143561	1.22168e-06	0.0217303	20	eQTLGen	6p21.33	13
FKBPL	6	ENSG00000204315	32097276	rs28383315	6	32587281	G	A	0.140159	-0.124931	0.023464	1.01304e-07	0.176342	0.0155714	9.89048e-30	-0.708455	0.147031	1.44714e-06	0.0446239	20	eQTLGen	6p21.33	167
